# Impact of BNT162b first vaccination on the immune transcriptome of elderly patients infected with the B.1.351 SARS-CoV-2 variant

**DOI:** 10.1101/2021.05.11.21256862

**Authors:** Ludwig Knabl, Hye Kyung Lee, Manuel Wieser, Anna Mur, August Zabernigg, Ludwig Knabl, Simon Rauch, Matthias Bock, Jana Schumacher, Norbert Kaiser, Priscilla A. Furth, Lothar Hennighausen

**Affiliations:** TyrolPath, Zams, Austria; National Institute of Diabetes, Digestive and Kidney Diseases, Bethesda, MD 20892, USA; Division of Internal Medicine, Krankenhaus Kufstein, Kufstein, Austria; Krankenhaus St. Vinzenz, Zams, Austria; Division of Anesthesia and Intensive Care Medicine, Krankenhaus Meran, Meran, Italy; Department of Anesthesiology, perioperative Medicine and Intensive Care Medicine, Paracelsus Medical University, Salzburg, Austria; Division of Internal Medicine, Krankenhaus St. Johann, St. Johann, Austria; Departments of Oncology & Medicine, Georgetown University, Washington, DC, USA

**Author notes:** equal contribution (Ludwig Knabl, Hye Kyung Lee). Corresponding authors: LK; HKL; PAF; LH.

## Abstract

Fast-spreading variants of severe acute respiratory syndrome coronavirus 2 (SARS-CoV-2) energize the COVID-19 pandemic. The B.1.351 variant carrying the escape mutation E484K in the receptor binding domain is of particular concern due to reduced immunological protection following vaccination. Protection can manifest as early as 10 days following immunization with full protection two weeks following the second dose, but the course is not well-characterized for variants. Here, we investigated the immune transcriptome of six elderly individuals (average age 82 yr.) from an old people’s home, who contracted B.1.351, with four having received the first dose of BNT162b eight to 11 days prior to the onset of COVID-19 symptoms. The patients were hospitalized and received dexamethasone treatment. Immune transcriptomes were established from PBMCs approximately 10 and 35 days after the onset of COVID-19 symptomology. RNA-seq revealed a more intensive immune response in vaccinated patients as compared to unvaccinated ones. Specifically, transcription factors linked to the JAK/STAT pathway, interferon stimulated genes, and genes associated with innate antiviral immunity and COVID-19-SARS-CoV-2 infection were highly enriched in vaccinated patients. This rendered the transcriptomes of the older vaccinated group significantly different than older unvaccinated individuals infected at the same institution and more similar to the immune response of younger unvaccinated individuals (age range 48-62) following B.1.351 infection. All individuals in this study whether vaccinated or not were hospitalized due to B.1.351 infection and one vaccinated patient died illustrating that although an enhanced immune response was documented infection it was insufficient to protect from disease. This highlights the need for maintaining physical distancing and prevention measures throughout the time course of vaccination in older adults.
