## Supplementary Table 1 for "Impact of BNT162b first vaccination on the immune transcriptome of elderly patients infected with the B.1.351 SARS-CoV-2 variant"

### Sheet: Sheet1
Group	Samples	Variant	Age	1st Vaccination prior to COVID symptoms (days)	2nd Vaccination after 1st vaccination (days)	COVID-19 test after onset of symptoms (days)	first blood draw after onset of symptoms (days)	second blood draw after the onset of symptoms (days)	Disease severity	Steroid Treatment + Other	Hospitalization (days)	BMI	Underlying diseases
Unvaccinated	S-01	B.1.351	91-95			4	10	28	moderate	Dexamethsone 6 mg (1st samping between treatment)	11	33.2	atrial fibrillation; hypertension, chronic renal insufficiency stage III
	S-06	B.1.351	76-80			5	12	30	severe	Dexamethsone 6mg + Methylprednisolone (1st-2nd samplings next day of treatment)	32 (ICU 2d)	31.3	hypertension
Vaccinated	S-02	B.1.351	76-80	-8	41	6	13	31	severe	Dexamethsone 6mg (1st samping between treatment) + 4mg (before 2nd sampling)	15 (ICU 11d)	33.3	hypertension
	S-03	B.1.351	81-85	-11	38	3	10	28	mild	Dexamethsone 6mg (before 1st sampling)	19	22.2	atrial fibrillation, hypertension, chronic renal insufficiency, chronic heart disease, dementia
	S-04	B.1.351	86-90	-11		4	10	deceased	severe	Dexamethsone 6 mg (1st samping between treatment)	11 (ICU 1d)	32.4	hypertension, renal insufficiency, dementia
	S-05	B.1.351	71-75	-11	38	4	10	28	severe	Dexamethsone 6mg (1st samping between treatment) + 4mg (before 2nd sampling)	11	22	hypertension, chronic heart disease, dementia
Unvaccinated_young	S-07	B.1.351	56-60			6	14	27	severe	Dexamethsone 4mg + Methylprednisolone (1st-2nd samplings between treatment), Enoxaparin sodium, Ceftriaxone for 8 days	53 (ICU 29d)	34	CLL, hepatosplenomegaly, mitral regurgitation, diastolic disfunction
	S-14	B.1.351	61-65			-3	-1	6	mild to moderate	no	11	38.1	cerebral leukoencephalopathy, diabetes mellitus, hypertension
	S-24	B.1.351	46-50			9	10	18	moderate	no	18	28.8	none
Non-COVID (GSE162562)	S-379		66-70
	S-397		51-55
	S-401		51-55
	S-407		56-60
	S-413		71-75
